# Genetic loss of *JAK1* and cutaneous HPV infection

**DOI:** 10.64898/2026.04.03.26350014

**Authors:** Shi-Qi Fan, Rong-Rong Wang, Roberto Colombo, Kai-Chen Tang, Jia-Wei Liu, Alessandro Pontoglio, Li-Li Zhang, Kai Li, Shi-Rui Han, Han Zhang, Xiao Bai, Xue Yu, Xiaerbati Habulieti, Ke-Qiang Liu, Yang Sun, Li-Wei Sun, Jia-Cheng Li, Hong Liu, Miao Sun, Zhi-Miao Lin, Fu-Ren Zhang, Dong-Lai Ma, Xue Zhang

## Abstract

**Background:** Human papillomaviruses (HPVs) pose a severe threat to global public health by driving nonmelanoma skin cancer (NMSC) and cervical cancer, with NMSC being one of the most common cancers worldwide. Epidermodysplasia verruciformis (EV) is an inborn error of immunity characterized by an increased susceptibility to persistent infection of cutaneous HPV and a high risk of NMSC. The genetic basis remains unknown in many patients with EV.

**Methods:** We collected four unrelated pedigrees with EV. Genetic analysis identified five variants in *JAK1* encoding the Janus kinase 1. *Ex vivo* models and patient-derived tissue were employed to evaluate the functional effects of *JAK1* variants and delineate the pathogenic mechanisms.

**Results:** We identified different variants in *JAK1* in four pedigrees with dominant EV. Genetic analysis revealed five novel variants in *JAK1*, three of which resulted in nonsense-mediated mRNA decay (NMD). Functional assays identified a decreased phosphorylation of the signal transducers and activators of transcription (STATs), impaired interferon responses, and defective T cell activation. Immune dysregulation in patients, characterized by a reduced CD4⁺/CD8⁺ T cell ratio, decreased CD8⁺ naïve T cell proportion, and accumulated memory T cells, implies impaired antiviral immunity against HPV.

**Conclusions:** Our findings confirm that *JAK1* loss-of-function (LOF) variants underlie susceptibility to cutaneous HPV infection. [Funded by the National Natural Science Foundation of China (81788101, 81230015, 82394420, and 82394423), the National Key Research and Development Program of China (2022YFC2703900), the CAMS Innovation Fund for Medical Sciences (2021-I2M-1-018), and the Regione Lombardia, Italy (Innovative Research Project 1137-2010)].
