## Supplementary material for "Genetic loss of *JAK1* and cutaneous HPV infection": Table S1

### Sheet: Primers for Sanger Sequencing
Primers for DNA sequencing	Front (5'→3')	Reverse (5'→3')
JAK1-Exon23	TAATGTCGGATGGAGTGTGC	TTCCCATAAAACTGCCCTTC
JAK1-Exon22	TGACTCTAAGTGGGTAAGTTTATGA	GGCCAGAGGAATGAGACACA
JAK1-Exon12	TTGGGAGTTTTGGCTCTGTC	CAGCAAGGGTGAAGAGGATG
JAK1-Exon5	ATGGGACACTTCTCACGCAG	AGAAAGGAAGCCCCAAAGCC
Primers for cDNA sequencing	Front (5'→3')	Reverse (5'→3')
JAK1-cDNA1	GCGTCGCTGAGCGCAGG	TGTAGCTGATGTCCTTGGGC
JAK1-cDNA2	GCGCTTCTCTGAAG TAGCTTT	CAGGACAGCCATCCCTAGAC
JAK1-cDNA3	CCAGAACTGCCCAAGGACAT	TGCACCTGCTCAGACTTCTC
JAK1-cDNA4	GCTCCAAATCGCACCATCAC	AACGTTTCCACCGTCATTCG
JAK1-cDNA5	GATCCGGGAAGAGTGGAACA	GGACACAGACGCCATAGAGG
JAK1-cDNA6	GAGAGGCACGAGAACACACA	TGATGGCTCGGAAGAAAGGC
JAK1-cDNA7	GAGGGCATCGACAGTGAGTG	AACGTATTGCCGAGAACCCA
JAK1-cDNA8	TGAAGCCTGAGAGTGGAGGT	CTGTCATCTGGCCATGGGTT
JAK1-cDNA9	AGCTCATCATGGAATTTCTGCC	TTGGTAATGCAGTTGTGATGGTG
JAK1-cDNA10	TCCTGCAACAAATGCCCAAG	GAACAGTGCAGCGTATGTGG
JAK1-cDNA11	AGCACTCCTCCTTGTGGAAAG	GGCCACAGGTTTGACACAGA
Primers for qRT-PCR	Front (5'→3')	Reverse (5'→3')
ISG15	GAGGCAGCGAACTCATCTTT	AGCATCTTCACCGTCAGGTC
IFI44L	TTGTGTGACACTATGGGGCTA	GAATGCTCAGGTGTAATTGGTTT
RSAD2	TGCTTTTGCTTAAGGAAGCTG	AGGTATTCTCCCCGGTCTTG
OAS1	GATTCTGCTGGCTGAAAG	ATGTGTTCCAATGTAACCATAT
IRF9	AAGTTCCAGGTAACACTGA	CTGCTCCATCTTCACTGT
IFIT1	CCTGGCTAAGCAAAACCCTG	GCTTCCTCATTCTGGCCTTTC
ACTB	GTTGCGTTACACCCTTTCTT	ACCTTCACCGTTCCAGTT T
TMC6	TGTACTACGGCCACTACAGTAA	CAGGGTGATGCAGGTGATAAA
TMC8	CCAAGTACTCACAGGACAACAA	CAGCTGGACCAGAAATGTGA
CIB1	CCTTGAACAGAGAAGACCTGAG	CTGGAACTCAGAGAGGTTGATG
IFI44	ATGGCAGTGACAACTCGTTTG	TCCTGGTAACTCTCTTCTGCATA
Primers for JAK1-KO Cell Validation	Front (5'→3')	Reverse (5'→3')
CRISPR-DNA-Region1	GCACCTGGATAGGTAACTAATCTTTCA	GTCAAAGTTTCCAAGGTAGCCAAG
CRISPR-DNA-Region2	GCACAAAGCCTGGCAATACAATAA	AAAGGGAAATCACTGCTCACTAGA
CRISPR-DNA-Region3	GCACCTGGATAGGTAACTAATCTTTCA	AAAGGGAAATCACTGCTCACTAGA
CRISPR-cDNA	ACGAGTGTCTAGGGATGGCT	AATGCTGACCACAGACTCCT
CRISPR-Sanger Sequencing	CTCAATCCTAGTAACAGTGTG
