## Supplementary material for "Genetic loss of *JAK1* and cutaneous HPV infection": Table S2

### Sheet: Sheet1
Antibodies used for western blot	Cat. No
Phospho-Jak1 (Tyr1034/1035) Antibody	CST 3331
Jak1 (6G4) Rabbit mAb	CST 3344
Stat1 (D1K9Y) Rabbit mAb	CST 14994
Phospho-Stat1 (Tyr701) (58D6) Rabbit mAb	CST 9167
Stat3 (124H6) Mouse mAb	CST 9139
CIB1 Antibody - BSA Free	NOVUS NBP2-58792
GAPDH (14C10) Rabbit mAb	CST 2118
Phospho-NF-κB p65 (Ser536) (93H1) Rabbit mAb	CST 3033
β-Actin (8H10D10) Mouse mAb	CST 3700
NF-κB p65 (D14E12) XP® Rabbit mAb	CST 8242
DYKDDDDK Tag (D6W5B) Rabbit mAb (Binds to same epitope as Sigma-Aldrich Anti-FLAG M2 antibody)	CST 14793
Phospho-Stat3 (Tyr705) (D3A7) Rabbit Monoclonal Antibody	CST 9145
Phospho-Stat4 (Tyr693) (D2E4) Rabbit Monoclonal Antibody	CST 4134
Phospho-Stat2 (Tyr690) (D3P2P) Rabbit Monoclonal Antibody	CST 88410
Phospho-Stat5 (Tyr694) Antibody	CST 9351
Phospho-Stat6 (Tyr641) (D8S9Y) Rabbit Monoclonal Antibody	CST 56554
Antibodies used for immunofluorescence staining	Cat. No
β-Actin (8H10D10) Mouse mAb	CST 3700
Phospho-Stat1 (Tyr701) (58D6) Rabbit mAb	CST 9167
Phospho-Stat3 (Tyr705) (D3A7) Rabbit Monoclonal Antibody	CST 9145
Alexa Fluor™ 594 (Goat-anti-Rabbit)	Invitrogen A-11012
Alexa Fluor™ 488 (Goat-anti-Mouse)	Invitrogen A-11001
Antibodies used for flow cytometry	Cat. No
Phospho-Jak1 (Tyr1034, Tyr1035) Recombinant Rabbit Monoclonal Antibody (Jak1Y10341035-F11), PE	Thermo MA5-36891
Alexa Fluor™ 647 anti-STAT1 Phospho (Ser727)	Thermo 686412
