## Supplementary material for "Genetic loss of *JAK1* and cutaneous HPV infection": Table S3

### Sheet: Sheet1
Cell markers for general population	Cell types			Cell markers for general T cells	Cell types			Cell markers for CD4+ T cells	Cell types			Cell markers for CD8+ T cells (Galluzzi L, et al. Nat Rev Immunol 2025; 25:662-79.)	Cell types
MZB1	Plasma cells			CD4	CD4+ T cells			TBX21	Th1 cells			CCR7HI, IL7RHI, SELLHI, CTLA4LOW, TOXLOW, EOMESLOW, GZMALOW, GZM LOW, GZMKLOW, PRF1LOW, ICOSLOW, IFNGLOW, TNFLOW	Naïve
TNFRSF17	Plasma cells			CD8A	CD8+ T cells			IFNG	Th1 cells			CCR7HI, SELLHI, IL7RHI, CD27HI, TBX21LOW, PRF1LOW, GZMALOW, GZMBLOW	Central memory
CD38	Plasma cells			CD8B	CD8+ T cells			GATA3	Th1 cells			IFNGHI, GZMBHI, GZMAHI, PRF1HI, TBX21+, PDCD1+, TNF+, CD44+, CCR7LOW, SELLLOW, KLRG1LOW	Effector or effector memory
IGHA2	Plasma cells			GZMK	CD8+ T cells			IL4	Th2 cells			IFNGHI, GZMBHI, GZMAHI, PRF1HI, TBX21+, PDCD1+, TNF+, CD44+, CCR7LOW, SELLLOW, KLRG1LOW, CD28+, CD27+, CCR7LOW, CD69+, PDCD1+, CX3CR1HI, HAVCR2+, TNFRSF9HI, ICOSHI	Cytotoxic
CD79A	B cells			TRDC				IL5	Th2 cells			TCF7HI, IL2+, IL7RHI, CD28+, CTLA4LOW, TOXLOW, EOMESLOW, GZM LOW, GZMBLOW, GZMKLOW, PRF1LOW, ICOSLOW, IFNGLOW, TNFLOW	Stem-like or pre-exhausted or precursor exhausted
CD79B	B cells			TRGC				IL13	Th2 cells			TBX21+, PRF1+, GZMA+, GZMB+, GZMK+, CCL5HI, CCL4+, BTLA+, CTLA4+, PDCD1HI, LAG3HI, NFATC2+, TIGITHI, ENTPD1HI, HAVCR2HI, CXCL13+, TNFLOW, IFNG+/LOW, CCL3LOW, ICOSLOW	Exhausted
IGLL5	B cells			IL7R				RORC	Th17 cells
MS4A1	B cells			NKG7	CD8+ T cells			IL17A	Th17 cells
BANK1	B cells			CD161	CD8+ T cells			IL22	Th17 cells
AFF3	B cells			CD5				FOXP3	Treg cells
FCRL1	B cells			CD2				IL2RA	Treg cells
EBF1	B cells			CD56				IL7RA	Treg cells
PPBP	Platelet			CD16				CXCR5	Tfh cells
PF4	Platelet			CD3D				BCL6	Tfh cells
GP9	Platelet			CD3G				PDCD1	Tfh cells
ITGA2B	Platelet			CD3E				ICOS	Tfh cells
SELP	Platelet							IL21	Tfh cells
CD34	HSC							IL9	Th9 cells
GATA2	HSC							SPI1	Th9 cells
ENPP3	Mast cells							IL22	Th22 cells
HDC	Mast cells							CCR4
MS4A2	Mast cells							CCR6
CPA3	Mast cells							CXCR3
KLRF1	Nature Kille cells							CCR7	Naïve T cells
KLRC3	Nature Kille cells							PTPRC
NCAM1	Nature Kille cells							CD27
FCGR3A	Nature Kille cells							SELL	Naïve T cells
GZMH	Nature Kille cells							CCR3
GZMB	Nature Kille cells							IL7R	Naïve T cells
GNLY	Nature Kille cells
TGFBR3	Nature Kille cells
KLRD1	Nature Kille cells
CST7	Nature Kille cells
NKG7	Nature Kille cells
GZMA	Nature Kille cells
TRAC	T cells
CD3D	T cells
CD3E	T cells
CD3G	T cells
CD40LG	T cells
CD4	T cells
CD28	T cells
TRAT1	T cells
IL7R	T cells
THEMIS	T cells
TCF7	T cells
CD8B	T cells
S100A8	Neutrophils
S100A9	Neutrophils
CSF3R	Neutrophils
FCGR3B	Neutrophils
CXCR2	Neutrophils
KCNJ15	Neutrophils
AQP9	Neutrophils
CXCL8	Neutrophils
CD68	Monocytes
CD14	Monocytes
VCAN	Monocytes
MS4A6A	Monocytes
LYZ	Monocytes
CD1C	Dendritic cells
CD83	Dendritic cells
FCER1A	Dendritic cells
