## Supplementary material for "Genetic loss of *JAK1* and cutaneous HPV infection": Table S4

### Sheet: Sheet1
2. Subject id	Target sequence's ID
3. %	The percentage of consistency in sequence alignment
4. alignment length	The length of the aligned area that matches the target sequence
5. mismatches	The number of mismatches in the aligned region
6. gap openings	The number of gaps in the aligned region
7. q. start	The aligned region's starting position on the query sequence (Query id)
8. q. end	The aligned region's ending position on the query sequence (Query id)
9. s. start	The aligned region's starting position on the target sequence (Subject id)
10. s. end	The aligned region's ending position on the target sequence (Subject id)
11. e-value	The expected value of the alignment result, reflecting approximately how many random alignments would be needed to yield this score. The smaller the e-value, the less likely this situation is to occur by chance. If it does occur, it suggests that it is more likely to be a genuine similar sequence.
12. bit score	The bit score of the alignment result
Pedgiree A
II-9 Pedigree A
Type	Genera	species	%	Alignment length	Mismatches	Gap openings	q. start	q. end	s. start	s. end	e-value	Bit score
HPV5	β	Betapapillomavirus 1	98.649	222	3	0	1	222	2560	2781	1.64e-110	394
HPV25	β	Betapapillomavirus 1	92.377	223	15	2	1	222	2563	2784	3.65e-87	316
HPV8	β	Betapapillomavirus 1	92.342	222	17	0	1	222	2541	2762	3.65e-87	316
HPV105	β	Betapapillomavirus 1	92.342	222	17	0	1	222	2529	2750	3.65e-87	316
HPV12	β	Betapapillomavirus 1	91.892	222	18	0	1	222	2554	2775	1.7e-85	311
HPV47	β	Betapapillomavirus 1	91.892	222	18	0	1	222	2562	2783	1.7e-85	311
HPV99	β	Betapapillomavirus 1	91.892	222	18	0	1	222	2528	2749	1.7e-85	311
HPV20	β	Betapapillomavirus 1	91.441	222	19	0	1	222	2588	2809	7.9e-84	305
HPV14	β	Betapapillomavirus 1	90.991	222	20	0	1	222	2601	2822	3.68e-82	300
HPV36	β	Betapapillomavirus 1	90.541	222	21	0	1	222	2551	2772	1.71e-80	294
HPV206	β	Unclassified Betapapillomavirus	89.912	228	17	1	1	222	2558	2785	7.96e-79	289
CgPV2 Colobus monkey PV type 2	β	Betapapillomavirus 1	89.64	222	23	0	1	222	2329	2550	3.7e-77	283
HPV21	β	Betapapillomavirus 1	88.739	222	25	0	1	222	2588	2809	8.02e-74	272
HPV143	β	Betapapillomavirus 1	88.288	222	26	0	1	222	2358	2579	3.73e-72	267
HPV196	β	Betapapillomavirus 1	85.52	221	27	3	3	222	2704	2920	6.33e-60	226
HPV152	β	Betapapillomavirus 1	84.545	220	31	1	3	222	2298	2514	1.37e-56	215
HPV124	β	Betapapillomavirus 1	82.727	220	35	1	3	222	2298	2514	6.42e-50	193
HPV5	β	Betapapillomavirus 1	99.697	330	1	0	1	330	3693	4022	1.07e-173	604
HPV143	β	Betapapillomavirus 1	85.759	316	36	6	15	327	3490	3799	9.33e-90	326
HPV36	β	Betapapillomavirus 1	80.745	322	43	13	15	328	3686	3996	5.82e-62	233
HPV5	β	Betapapillomavirus 1	97.559	1557	38	0	1	1557	4348	5904	0	2665
HPV36	β	Betapapillomavirus 1	83.504	1564	244	11	1	1557	4321	5877	0	1447
HPV143	β	Betapapillomavirus 1	80.998	1563	285	9	1	1557	4131	5687	0	1230
HPV47	β	Betapapillomavirus 1	79.566	1566	302	16	1	1557	4334	5890	0	1103
HPV8	β	Betapapillomavirus 1	78.608	1566	317	15	1	1557	4281	5837	0	1020
HPV105	β	Betapapillomavirus 1	77.757	1569	325	20	1	1557	4290	5846	0	942
HPV12	β	Betapapillomavirus 1	77.366	1564	340	13	1	1557	4276	5832	0	915
HPV206	β	Unclassified Betapapillomavirus	77.115	1560	319	27	17	1557	4370	5910	0	869
HPV227	β	Unclassified Betapapillomavirus	84.375	192	28	2	55	245	4162	4352	2.28e-47	187
HPV80	β	Betapapillomavirus 2	81.188	202	34	4	55	254	4159	4358	4.97e-39	159
HPV17	β	Betapapillomavirus 2	79.06	234	47	2	22	254	4122	4354	4.97e-39	159
HPV22	β	Betapapillomavirus 2	81.503	173	32	0	67	239	4143	4315	5e-34	143
HPV5	β	Betapapillomavirus 1	98.149	1567	28	1	1	1566	5901	7467	0	2732
HPV47	β	Betapapillomavirus 1	82.084	1574	261	17	1	1566	5887	7447	0	1325
HPV36	β	Betapapillomavirus 1	82.097	1564	265	13	5	1561	5880	7435	0	1323
HPV12	β	Betapapillomavirus 1	80.302	1523	274	18	1	1510	5829	7338	0	1127
HPV105	β	Betapapillomavirus 1	80.171	1518	279	20	5	1512	5849	7354	0	1116
HPV206	β	Unclassified Betapapillomavirus	79.054	1523	295	22	1	1511	5907	7417	0	1024
HPV93	β	Betapapillomavirus 1	78.155	1474	296	21	10	1467	5634	7097	0	915
HPV19	β	Betapapillomavirus 1	77.025	1580	316	42	10	1564	5855	7412	0	863
HPV14	β	Betapapillomavirus 1	77.023	1532	310	33	10	1517	5871	7384	0	841
HPV98	β	Betapapillomavirus 1	77.05	1451	303	25	40	1472	5808	7246	0	808
HPV20	β	Betapapillomavirus 1	76.409	1526	334	21	10	1522	5887	7399	0	800
HPV5	β	Betapapillomavirus 1	99.742	387	1	0	1	387	588	974	0	710
HPV143	β	Betapapillomavirus 1	88.63	387	44	0	1	387	389	775	1.34e-133	472
HPV36	β	Betapapillomavirus 1	88.372	387	42	1	1	387	588	971	8.07e-131	462
HPV99	β	Betapapillomavirus 1	80.977	389	70	4	1	387	562	948	1.44e-83	305
HPV105	β	Betapapillomavirus 1	80.72	389	65	6	1	387	572	952	3.12e-80	294
HPV12	β	Betapapillomavirus 1	79.793	386	70	5	9	387	590	974	4.06e-74	274
HPV5	β	Betapapillomavirus 1	98.029	1725	34	0	1	1725	961	2685	0	2998
HPV36	β	Betapapillomavirus 1	86.997	1715	217	6	14	1725	965	2676	0	1927
HPV143	β	Betapapillomavirus 1	86.531	1715	228	1	14	1725	769	2483	0	1884
HPV47	β	Betapapillomavirus 1	85	1720	245	11	14	1725	973	2687	0	1735
HPV12	β	Betapapillomavirus 1	84.41	1719	254	14	14	1725	968	2679	0	1677
HPV105	β	Betapapillomavirus 1	83.781	1714	271	7	14	1725	946	2654	0	1618
HPV99	β	Betapapillomavirus 1	83.683	1716	272	8	14	1725	942	2653	0	1611
HPV206	β	Unclassified Betapapillomavirus	83.557	1715	276	6	14	1725	972	2683	0	1600
HPV8	β	Betapapillomavirus 1	82.222	1710	297	6	18	1725	962	2666	0	1467
HPV25	β	Betapapillomavirus 1	81.585	1716	302	13	14	1722	977	2685	0	1406
HPV21	β	Betapapillomavirus 1	81.443	1719	298	18	14	1723	1005	2711	0	1387
HPV19	β	Betapapillomavirus 1	80.933	1715	311	15	16	1722	994	2700	0	1341
HPV20	β	Betapapillomavirus 1	80.418	1721	318	16	14	1723	999	2711	0	1293
CgPV2 Colobus monkey PV type 2	β	Betapapillomavirus 1	78.036	1721	357	18	14	1725	746	2454	0	1064
HPV195	β	Betapapillomavirus 1	76.218	1703	351	45	51	1723	1160	2838	0	852
HPV196	β	Betapapillomavirus 1	75.375	1734	380	38	18	1723	1111	2825	0	793
HPV118	β	Betapapillomavirus 1	75.384	1694	378	32	51	1723	910	2585	0	782
HPV152	β	Betapapillomavirus 1	75	1740	376	44	18	1723	705	2419	0	749
HPV124	β	Betapapillomavirus 1	74.11	1742	388	50	18	1723	705	2419	0	660
Apodemus sylvaticus papillomavirus 1 (AsPV1)	-	-	78.261	115	23	2	1383	1496	2804	2917	7.39e-13	73.1
Pedigree C
III-1 Pedigree C Forehead
Type	Genera	species	%	Alignment length	Mismatches	Gap openings	q. start	q. end	s. start	s. end	e-value	Bit score
HPV166	γ	Gammapapillomavirus 19	99.359	624	4	0	1	624	3931	4554	0	1131
HPV230	γ	Unclassified Gammapapillomavirus	97.656	1152	27	0	1	1152	1288	2439	0	1978
HPV115	β	Betapapillomavirus 3	95.05	303	15	0	1	303	627	929	2.22e-135	477
HPV230	γ	Unclassified Gammapapillomavirus	98.611	216	3	0	1	216	3219	3434	3.44e-107	383
HPV230	γ	Unclassified Gammapapillomavirus	98.291	234	4	0	1	234	3689	3922	1.73e-115	411
HPV196	β	Betapapillomavirus 1	98.54	411	6	0	1	411	410	820	0	726
HPV196	β	Betapapillomavirus 1	98.98	294	3	0	1	294	820	1113	2.1e-150	527
HPV196	β	Betapapillomavirus 1	99.176	1821	15	0	1	1821	1100	2920	0	3280
HPV196	β	Betapapillomavirus 1	98.794	1410	14	1	1	1410	2907	4313	0	2507
HPV196	β	Betapapillomavirus 1	98.782	1560	19	0	1	1560	4392	5951	0	2776
HPV196	β	Betapapillomavirus 1	99.219	1536	12	0	1	1536	5965	7500	0	2771
HPV134	γ	Gammapapillomavirus 7	96.631	564	19	0	1	564	4663	5226	0	937
HPV166	γ	Gammapapillomavirus 19	99.162	597	5	0	1	597	121	717	0	1075
HPV158	γ	Unclassified Gammapapillomavirus	99.556	225	1	0	1	225	3616	3840	1.65e-115	411
HPV158	γ	Unclassified Gammapapillomavirus	99.099	555	5	0	1	555	5394	5948	0	998
HPV48	γ	Gammapapillomavirus 2	97.101	276	8	0	1	276	523	798	4.35e-132	466
HPV48	γ	Gammapapillomavirus 2	91.667	408	7	1	1	408	785	1165	3.82e-154	540
HPV21	β	Betapapillomavirus 1	98.587	1557	22	0	1	1557	5929	7485	0	2754
HPV21	β	Betapapillomavirus 1	98.72	1563	20	0	1	1563	4351	5913	0	2776
HPV21	β	Betapapillomavirus 1	98.455	1812	28	0	1	1812	998	2809	0	3192
HPV21	β	Betapapillomavirus 1	99.346	306	2	0	1	306	706	1011	1.01e-158	555
HPV158	γ	Unclassified Gammapapillomavirus	99.415	1026	6	0	1	1026	1198	2223	0	1862
HPV230	γ	Unclassified Gammapapillomavirus	95.923	834	34	0	1	834	4385	5218	0	1352
HPV230	γ	Unclassified Gammapapillomavirus	97.342	1091	29	0	1	1091	5205	6295	0	1855
HPV48	γ	Gammapapillomavirus 2	95.707	396	17	0	1	396	2553	2948	0	638
HPV48	γ	Gammapapillomavirus 2	96.349	630	23	0	1	630	1937	2566	0	1037
HPV209	β	Unclassified Betapapillomavirus	100	309	0	0	1	309	420	728	1.01e-163	571
HPV209	β	Unclassified Betapapillomavirus	97.9	1524	32	0	1	1524	5476	6999	0	2638
HPV115	β	Betapapillomavirus 3	91.08	639	39	6	1	627	3270	3902	0	848
HPV149	γ	Gammapapillomavirus 7	99.598	498	2	0	1	498	2542	3039	0	909
HPV4	γ	Gammapapillomavirus 1	92.857	42	3	0	421	462	4631	4672	1.02e-09	62.1
HPV209	β	Unclassified Betapapillomavirus	96.117	618	15	3	1	618	3000	3608	0	1000
III-1 Pedigree C Neck
Type	Genera	species	%	Alignment length	Mismatches	Gap openings	q. start	q. end	s. start	s. end	e-value	Bit score
HPV166	γ	Gammapapillomavirus 19	99.514	1440	7	0	1	1440	4024	5463	0	2621
HPV166	γ	Gammapapillomavirus 19	99.671	1521	5	0	1	1521	5474	6994	0	2782
HPV166	γ	Gammapapillomavirus 19	99.627	1608	6	0	1	1608	1006	2613	0	2937
HPV230	γ	Unclassified Gammapapillomavirus	97.615	671	16	0	1	671	706	1376	0	1151
HPV158	γ	Unclassified Gammapapillomavirus	99.435	531	3	0	1	531	6198	6728	0	965
HPV158	γ	Unclassified Gammapapillomavirus	99.435	1239	7	0	1	1239	3724	4962	0	2250
HPV4	γ	Gammapapillomavirus 1	92.857	42	3	0	919	960	4631	4672	1.33e-09	62.1
HPV209	β	Unclassified Betapapillomavirus	97.372	1560	41	0	1	1560	3905	5464	0	2654
HPV209	β	Unclassified Betapapillomavirus	97.16	1338	29	3	1	1338	2525	3853	0	2252
HPV209	β	Unclassified Betapapillomavirus	98.246	1824	32	0	1	1824	715	2538	0	3192
HPV2	α	Alphapapillomavirus 4	99.787	1407	3	0	1	1407	4403	5809	0	2582
HPV2	α	Alphapapillomavirus 4	97.794	136	2	1	1	135	4404	4269	2.16e-62	233
HPV2	α	Alphapapillomavirus 4	99.689	1932	6	0	1	1932	812	2743	0	3535
HPV2	α	Alphapapillomavirus 4	99.792	480	1	0	1	480	89	568	0	881
HPV115	β	Betapapillomavirus 3	92.01	1552	124	0	6	1557	4190	5741	0	2180
HPV115	β	Betapapillomavirus 3	91.775	1848	149	1	1	1848	916	2760	0	2567
HPV147	γ	Gammapapillomavirus 8	96.651	657	22	0	1	657	3888	4544	0	1092
HPV166	γ	Gammapapillomavirus 19	99.642	1116	4	0	1	1116	2816	3931	0	2039
HPV158	γ	Unclassified Gammapapillomavirus	99.42	345	2	0	1	345	3033	3377	2.39e-180	627
HPV149	γ	Gammapapillomavirus 7	99.729	369	1	0	1	369	2993	3361	0	676
HPV158	γ	Unclassified Gammapapillomavirus	99.694	654	2	0	1	654	640	1293	0	1197
HPV196	β	Betapapillomavirus 1	98.635	513	4	1	1	513	3874	3365	0	905
HPV134	γ	Gammapapillomavirus 7	98.551	276	4	0	1	276	414	689	9.28e-139	488
HPV158	γ	Unclassified Gammapapillomavirus	99.803	507	1	0	1	507	1990	2496	0	931
HPV158	γ	Unclassified Gammapapillomavirus	97.661	171	4	0	1	171	2564	2734	1.29e-80	294
HPV134	γ	Gammapapillomavirus 7	96.373	193	7	0	1	193	3485	3677	8.79e-88	318
IV-2 Pedigree C Hand
Type	Genera	species	%	Alignment length	Mismatches	Gap openings	q. start	q. end	s. start	s. end	e-value	Bit score
HPV2	α	Alphapapillomavirus 4	100	405	0	0	1	405	6870	7274	0	749
HPV2	α	Alphapapillomavirus 4	99.792	480	1	0	1	480	89	568	0	881
HPV2	α	Alphapapillomavirus 4	100	333	0	0	1	333	812	1144	4.99e-177	616
HPV2	α	Alphapapillomavirus 4	99.63	540	2	0	1	540	1154	1693	0	987
HPV2	α	Alphapapillomavirus 4	99.764	423	1	0	1	423	4403	4825	0	776
IV-2 Pedigree C hyperpigmented lesions
Type	Genera	species	%	Alignment length	Mismatches	Gap openings	q. start	q. end	s. start	s. end	e-value	Bit score
HPV19	β	Betapapillomavirus 1	97.953	1563	32	0	1	1563	4285	5847	0	2710
HPV19	β	Betapapillomavirus 1	97.333	600	10	3	1	600	3837	3244	0	1014
HPV169	γ	Gammapapillomavirus 11	100	384	0	0	1	384	3183	3566	0	710
HPV225	γ	Unclassified Gammapapillomavirus	99.621	264	1	0	1	264	3156	3419	4.11e-137	483
HPV75	β	Betapapillomavirus 3	96.429	616	7	2	45	645	1	616	0	1002
HPV75	β	Betapapillomavirus 3	100	42	0	0	1	42	7494	7535	5.81e-15	78.7
HPV75	β	Betapapillomavirus 3	99.02	306	3	0	1	306	613	918	4.69e-157	549
HPV75	β	Betapapillomavirus 3	98.743	1830	23	0	1	1830	905	2734	0	3253
HPV75	β	Betapapillomavirus 3	97.544	1425	20	3	1	1425	2721	4130	0	2423
HPV148	γ	Gammapapillomavirus 12	100	30	0	0	211	240	4944	4973	4.03e-08	56.5
HPV24	β	Betapapillomavirus 1	98.63	146	2	0	26	171	7452	7307	4.69e-70	259
HPV24	β	Betapapillomavirus 1	97.817	504	11	0	1	504	2709	3212	0	870
HPV225	γ	Unclassified Gammapapillomavirus	100	285	0	0	1	285	414	698	2.04e-150	527
HPV225	γ	Unclassified Gammapapillomavirus	99.405	168	1	0	1	168	7181	7014	5.82e-84	305
HPV21	β	Betapapillomavirus 1	99.32	882	6	0	1	882	3136	4017	0	1596
HPV19	β	Betapapillomavirus 1	92.857	378	27	0	1	378	2786	3163	5.92e-157	549
HPV19	β	Betapapillomavirus 1	98.295	1818	28	1	1	1818	985	2799	0	3182
HPV19	β	Betapapillomavirus 1	98.706	309	4	0	1	309	690	998	4.74e-157	549
HPV63	μ	Mupapillomavirus 2	100	444	0	0	1	444	3128	3571	0	821
HPV149	γ	Gammapapillomavirus 7	99.118	567	5	0	1	567	6247	6813	0	1020
HPV134	γ	Gammapapillomavirus 7	97.959	588	12	0	1	588	3682	4269	0	1020
HPV225	γ	Unclassified Gammapapillomavirus	99.608	510	2	0	1	510	2492	3001	0	931
HPV20	β	Betapapillomavirus 1	91.045	67	6	0	71	137	7515	7449	1.49e-19	91.6
HPV119	γ	Gammapapillomavirus 8	98.381	556	9	0	3	558	828	1383	0	977
HPV3	α	Alphapapillomavirus 2	97.98	1980	40	0	1	1980	806	2785	0	3435
HPV98	β	Betapapillomavirus 1	98.946	759	8	0	1	759	3136	3894	0	1358
HPV98	β	Betapapillomavirus 1	99.509	1833	9	0	1	1833	941	2773	0	3336
HPV98	β	Betapapillomavirus 1	98.958	288	3	0	1	288	667	954	4.46e-147	516
HPV98	β	Betapapillomavirus 1	99.155	1539	13	0	1	1539	5784	7322	0	2771
HPV47	β	Betapapillomavirus 1	90.089	787	45	11	1	787	3245	3998	0	990
HPV47	β	Betapapillomavirus 1	90.565	1558	145	2	1	1557	4334	5890	0	2061
HPV47	β	Betapapillomavirus 1	92.046	1559	123	1	1	1558	5887	7445	0	2191
HPV47	β	Betapapillomavirus 1	93.008	472	31	2	1	471	208	678	0	688
HPV47	β	Betapapillomavirus 1	97.115	312	9	0	1	312	668	979	2.24e-150	527
HPV22	β	Betapapillomavirus 2	97.195	1533	43	0	1	1533	5662	7194	0	2593
HPV22	β	Betapapillomavirus 2	98.394	498	8	0	1	498	149	646	0	876
HPV22	β	Betapapillomavirus 2	97.69	303	7	0	1	303	643	945	1.01e-148	521
HPV22	β	Betapapillomavirus 2	97.975	1827	37	0	1	1827	932	2758	0	3169
HPV22	β	Betapapillomavirus 2	98.104	1266	24	0	1	1266	2745	4010	0	2206
HPV174	β	Betapapillomavirus 2	99.391	1806	11	0	1	1806	703	2508	0	3275
HPV174	β	Betapapillomavirus 2	98.969	291	0	1	1	291	423	710	1.25e-147	518
HPV174	β	Betapapillomavirus 2	99.765	426	1	0	1	426	1	426	0	782
HPV174	β	Betapapillomavirus 2	99.409	1524	9	0	1	1524	5438	6961	0	2765
HPV174	β	Betapapillomavirus 2	99.62	1581	6	0	1	1581	3846	5426	0	2887
HPV174	β	Betapapillomavirus 2	99.703	1347	4	0	1	1347	2450	3796	0	2466
HPV159	β	Betapapillomavirus 2	93.427	426	28	0	13	438	1	426	0	632
HPV159	β	Betapapillomavirus 2	97.518	282	4	1	1	282	423	701	5.71e-136	479
IV-2 Pedigree C planar warts
Type	Genera	species	%	Alignment length	Mismatches	Gap openings	q. start	q. end	s. start	s. end	e-value	Bit score
HPV149	γ	Gammapapillomavirus 7	99.177	243	2	0	1	243	41	283	8.25e-124	438
HPV149	γ	Gammapapillomavirus 7	99.444	1080	6	0	1	1080	594	1673	0	1962
HPV224	γ	Unclassified Gammapapillomavirus	98.889	270	3	0	1	270	2414	2683	4.21e-137	483
HPV119	γ	Gammapapillomavirus 8	95.556	360	16	0	1	360	5193	5552	2.56e-165	577
HPV224	γ	Unclassified Gammapapillomavirus	93.567	886	55	2	1	885	5835	6719	0	1319
CPV27	τ	Unclassified Taupapillomavirus	100	30	0	0	199	228	2467	2496	2.33e-08	56.5
HPV159	β	Betapapillomavirus 2	96.101	1821	71	0	1	1821	694	2514	0	2970
HPV159	β	Betapapillomavirus 2	96.18	1335	39	5	1	1323	2501	3835	0	2172
HPV159	β	Betapapillomavirus 2	95.238	1596	76	0	1	1596	3899	5494	0	2527
HPV159	β	Betapapillomavirus 2	94.957	1527	77	0	1	1527	5506	7032	0	2394
HPV149	γ	Gammapapillomavirus 7	99.251	534	4	0	1	534	4721	5254	0	965
HPV134	γ	Gammapapillomavirus 7	98.109	846	16	0	1	846	5942	6787	0	1474
HPV224	γ	Unclassified Gammapapillomavirus	96.667	420	14	0	1	420	1	420	0	699
HPV188	γ	Gammapapillomavirus 3	97.587	663	16	0	1	663	5704	6366	0	1136
HPV19	β	Betapapillomavirus 1	97.605	501	12	0	1	501	200	700	0	859
HPV19	β	Betapapillomavirus 1	97.879	330	7	0	1	330	3893	4222	1.09e-163	571
HPV19	β	Betapapillomavirus 1	97.684	1641	38	0	1	1641	5774	7414	0	2820
HPV119	γ	Gammapapillomavirus 8	96.473	567	20	0	1	567	6210	6776	0	937
HPV24	β	Betapapillomavirus 1	98.282	291	5	0	1	291	622	912	2.1e-145	510
HPV24	β	Betapapillomavirus 1	97.163	423	12	0	1	423	200	622	0	715
HPV24	β	Betapapillomavirus 1	97.076	1539	45	0	1	1539	5713	7251	0	2593
HPV24	β	Betapapillomavirus 1	96.947	1572	48	0	1	1572	4132	5703	0	2638
HPV24	β	Betapapillomavirus 1	98.122	639	12	0	1	639	3184	3822	0	1114
HPV111	β	Betapapillomavirus 2	96.491	399	8	1	1	393	3290	3688	0	654
HPV12	β	Betapapillomavirus 1	98.262	1323	23	0	1	1323	961	2283	0	2316
HPV134	γ	Gammapapillomavirus 7	98.248	799	13	1	1	798	4141	4939	0	1397
HPV134	γ	Gammapapillomavirus 7	98.283	699	12	0	1	699	5237	5935	0	1225
HPV122	β	Betapapillomavirus 2	99.435	354	2	0	1	354	1	354	0	643
HPV149	γ	Gammapapillomavirus 7	99.185	981	8	0	1	981	3737	4717	0	1768
HPV172	γ	Gammapapillomavirus 22	98.856	612	7	0	1	612	3061	3672	0	1092
HPV181	γ	Gammapapillomavirus 11	97.059	34	1	0	264	297	4841	4874	6.11e-09	58.4
HPV224	γ	Unclassified Gammapapillomavirus	94.597	981	53	0	1	981	3595	4575	0	1519
HPV134	γ	Gammapapillomavirus 7	98.01	1809	36	0	1	1809	679	2487	0	3142
HPV119	γ	Gammapapillomavirus 8	98.561	278	4	0	1	278	2474	2751	7.26e-140	492
HPV119	γ	Gammapapillomavirus 8	91.837	637	50	2	22	657	1852	2487	0	887
HPV12	β	Betapapillomavirus 1	98.456	1554	24	0	1	1554	5844	7397	0	2737
HPV12	β	Betapapillomavirus 1	96.612	738	25	0	1	738	5095	5832	0	1225
HPV224	γ	Unclassified Gammapapillomavirus	96.171	444	17	0	1	444	5178	5621	0	726
HPV115	β	Betapapillomavirus 3	91.736	363	27	1	1	363	2672	3031	1.6e-142	501
HPV175	γ	Gammapapillomavirus 23	91.903	247	20	0	1	247	3675	3921	5.84e-96	346
HPV175	γ	Gammapapillomavirus 23	92.614	352	24	2	1	351	3316	3666	1.19e-143	505
HPV224	γ	Unclassified Gammapapillomavirus	96.769	588	19	0	1	588	1066	1653	0	981
LwPV13	Unclassified	Unclassified	96.774	31	1	0	359	389	2240	2270	4.22e-07	52.8
HPV188	γ	Gammapapillomavirus 3	98.378	555	9	0	1	555	1270	1824	0	976
HPV98	β	Betapapillomavirus 1	99.363	1569	10	0	1	1569	4206	5774	0	2843
HPV169	γ	Gammapapillomavirus 11	99.463	1491	8	0	1	1491	3795	5285	0	2710
HPV169	γ	Gammapapillomavirus 11	99.733	1122	3	0	1	1122	2672	3793	0	2056
HPV169	γ	Gammapapillomavirus 11	99.614	1812	7	0	1	1812	874	2685	0	3308
HPV169	γ	Gammapapillomavirus 11	99.697	330	1	0	1	330	561	890	1.07e-173	604
HPV200	γ	Gammapapillomavirus 2	94	50	1	2	858	906	4431	4479	1.82e-13	75
HPV75	β	Betapapillomavirus 3	97.516	1530	38	0	1	1530	5771	7300	0	2615
HPV75	β	Betapapillomavirus 3	98.212	1566	28	0	1	1566	4193	5758	0	2737
HPV225	γ	Unclassified Gammapapillomavirus	99.673	1833	6	0	1	1833	688	2520	0	3352
HPV225	γ	Unclassified Gammapapillomavirus	99.432	1584	9	0	1	1584	5225	6808	0	2876
HPV225	γ	Unclassified Gammapapillomavirus	99.682	1572	5	0	1	1572	3664	5235	0	2876
HPV2	α	Alphapapillomavirus 4	99.596	1485	6	0	1	1485	5790	7274	0	2710
HPV165	γ	Gammapapillomavirus 12	97.449	1137	29	0	1	1137	2590	3726	0	1940
HPV165	γ	Gammapapillomavirus 12	97.101	1518	44	0	1	1518	3726	5243	0	2560
HPV165	γ	Gammapapillomavirus 12	97.502	1521	38	0	1	1521	5256	6776	0	2599
HPV3	α	Alphapapillomavirus 2	97.619	252	6	0	1	252	416	667	3.99e-122	433
HPV3	α	Alphapapillomavirus 2	97.046	1422	42	0	1	1422	4349	5770	0	2394
HPV122	β	Betapapillomavirus 2	99.145	585	5	0	1	585	2982	3566	0	1053
HPV96	β	Betapapillomavirus 5	100	31	0	0	128	158	5986	6016	4.95e-09	58.4
HPV12	β	Betapapillomavirus 1	98.023	708	14	0	1	708	4372	5079	0	1230
HPV12	β	Betapapillomavirus 1	95.674	393	8	2	1	384	3564	3956	3.47e-179	623
HPV134	γ	Gammapapillomavirus 7	99.177	486	4	0	1	486	2955	3440	0	876
HPV175	γ	Gammapapillomavirus 23	95.614	228	10	0	1	228	419	646	3.68e-102	366
HPV228	γ	Gammapapillomavirus 27	100	30	0	0	735	764	5057	5086	3.52e-08	56.5
HPV148	γ	Gammapapillomavirus 12	100	30	0	0	856	885	4944	4973	5.55e-08	56.5
HPV188	γ	Gammapapillomavirus 3	98.237	624	11	0	1	624	2284	2907	0	1092
HPV188	γ	Gammapapillomavirus 3	97.619	294	7	0	1	294	4105	4398	9.86e-144	505
HPV24	β	Betapapillomavirus 1	97.971	1824	37	0	1	1824	899	2722	0	3164
HPV98	β	Betapapillomavirus 1	99.784	462	1	0	1	462	206	667	0	848
HPV122	β	Betapapillomavirus 2	99.645	282	1	0	1	282	423	704	4.36e-147	516
HPV122	β	Betapapillomavirus 2	99.396	1821	11	0	1	1821	697	2517	0	3302
HPV122	β	Betapapillomavirus 2	98.448	1611	25	0	1	1611	3857	5467	0	2837
HPV122	β	Betapapillomavirus 2	98.887	1527	17	0	1	1527	5479	7005	0	2726
HPV165	γ	Gammapapillomavirus 12	98.248	1827	32	0	1	1827	777	2603	0	3197
HPV165	γ	Gammapapillomavirus 12	96.809	282	9	0	1	282	512	793	9.56e-134	472
HPV63	μ	Mupapillomavirus 2	99.929	1404	1	0	1	1404	5371	6774	0	2588
HPV63	μ	Mupapillomavirus 2	100	1515	0	0	1	1515	3846	5360	0	2798
HPV63	μ	Mupapillomavirus 2	100	1197	0	0	1	1197	2620	3816	0	2211
HPV63	μ	Mupapillomavirus 2	100	1857	0	0	1	1857	822	2678	0	3430
HPV63	μ	Mupapillomavirus 2	99.524	210	1	0	1	210	318	527	3.34e-107	383
HPV63	μ	Mupapillomavirus 2	100	270	0	0	1	270	299	30	4.19e-142	499
HPV111	β	Betapapillomavirus 2	97.876	612	13	0	1	612	1809	2420	0	1059
HPV134	γ	Gammapapillomavirus 7	98.422	507	8	0	1	507	2504	3010	0	893
HPV119	γ	Gammapapillomavirus 8	96.055	507	20	0	1	507	1324	1830	0	826
HPV48	γ	Gammapapillomavirus 2	92.568	296	22	0	1	296	6447	6742	7.99e-120	425
HPV188	γ	Gammapapillomavirus 3	97.98	792	16	0	1	792	6394	7185	0	1375
HPV21	β	Betapapillomavirus 1	98.124	533	10	0	2	534	174	706	0	929
HPV2	α	Alphapapillomavirus 4	99.559	1134	5	0	1	1134	2727	3860	0	2067
HPV159	β	Betapapillomavirus 2	95.425	612	16	5	1	600	2979	3590	0	965
HPV47	β	Betapapillomavirus 1	94.444	324	18	0	1	324	2770	3093	5.09e-142	499
HPV47	β	Betapapillomavirus 1	93.839	1818	112	0	1	1818	966	2783	0	2737
HPV169	γ	Gammapapillomavirus 11	99.62	1578	6	0	1	1578	5294	6871	0	2881
HPV22	β	Betapapillomavirus 2	96.635	1575	53	0	1	1575	4077	5651	0	2615
HPV3	α	Alphapapillomavirus 2	96.392	1164	30	7	1	1164	2727	3878	0	1906
HPV3	α	Alphapapillomavirus 2	96.998	1599	48	0	1	1599	5667	7265	0	2687
HPV49	β	Betapapillomavirus 3	100	29	0	0	1	29	3265	3293	9.89e-08	54.7
Pedigree D
II-6 Pedigree D Neck
Type	Genera	species	%	Alignment length	Mismatches	Gap openings	q. start	q. end	s. start	s. end	e-value	Bit score
HPV8	β	Betapapillomavirus 1	98.191	387	7	0	1	387	578	964	0	676
HPV8	β	Betapapillomavirus 1	98.182	1815	30	1	1	1815	951	2762	0	3166
HPV8	β	Betapapillomavirus 1	98.366	612	10	0	1	612	3818	3207	0	1075
HPV8	β	Betapapillomavirus 1	98.073	1557	30	0	1	1557	4281	5837	0	2710
HPV8	β	Betapapillomavirus 1	97.935	339	7	0	1	339	5851	6189	1.11e-168	588
HPV5	β	Betapapillomavirus 1	95.833	408	17	0	1	408	5497	5904	0	660
HPV5	β	Betapapillomavirus 1	94.804	1578	55	1	1	1578	5917	7467	0	2435
HPV5	β	Betapapillomavirus 1	94.937	474	24	0	1	474	200	673	0	743
HPV5	β	Betapapillomavirus 1	98.397	312	5	0	1	312	663	974	4.79e-157	549
HPV5	β	Betapapillomavirus 1	97.199	1821	51	0	1	1821	961	2781	0	3081
HPV5	β	Betapapillomavirus 1	96.584	322	11	0	3	324	3591	3912	1.4e-152	534
HPV5	β	Betapapillomavirus 1	96.157	1275	49	0	1	1275	4348	5622	0	2084
HPV19	β	Betapapillomavirus 1	97.721	702	16	0	1	702	6713	7414	0	1208
HPV19	β	Betapapillomavirus 1	97.576	660	16	0	1	660	5188	5847	0	1131
HPV19	β	Betapapillomavirus 1	99.487	195	1	0	1	195	5861	6055	6.7e-99	355
HPV19	β	Betapapillomavirus 1	97.605	501	12	0	1	501	200	700	0	859
HPV19	β	Betapapillomavirus 1	98.095	420	8	0	1	420	2380	2799	0	732
II-6 Pedigree D Normal Skin
Type	Genera	species	%	Alignment length	Mismatches	Gap openings	q. start	q. end	s. start	s. end	e-value	Bit score
HPV19	β	Betapapillomavirus 1	98.477	591	9	0	1	591	3834	3244	0	1042
HPV104	β	Betapapillomavirus 2	98.817	507	6	0	1	507	4367	4873	0	904
HPV49	β	Betapapillomavirus 3	100	29	0	0	1	29	3265	3293	1.03e-07	54.7
HPV159	β	Betapapillomavirus 2	97.79	543	12	0	1	543	2651	3193	0	937
IV-2 Pedigree D Warts on Neck
Type	Genera	species	%	Alignment length	Mismatches	Gap openings	q. start	q. end	s. start	s. end	e-value	Bit score
OaPV4	δ	Deltapapillomavirus	97.143	35	1	0	583	617	6838	6872	2.56e-09	60.2
HPV47	β	Betapapillomavirus 1	97.115	312	9	0	1	312	668	979	2.24e-150	527
HPV47	β	Betapapillomavirus 1	96.774	124	4	0	234	357	920	797	3.83e-54	207
TtPV6	omikron	Omikronpapillomavirus 1	94.118	34	2	0	1678	1711	3414	3447	1.21e-06	52.8
HPV47	β	Betapapillomavirus 1	93.894	1818	111	0	1	1818	966	2783	0	2743
HPV47	β	Betapapillomavirus 1	93.008	472	31	2	1	471	208	678	0	688
HPV47	β	Betapapillomavirus 1	92.046	1559	123	1	1	1558	5887	7445	0	2191
HPV47	β	Betapapillomavirus 1	91.336	277	21	3	10	286	3725	3998	7.89e-105	375
HPV47	β	Betapapillomavirus 1	90.565	1558	145	2	1	1557	4334	5890	0	2061
HPV47	β	Betapapillomavirus 1	89.928	139	12	2	55	192	277	414	1.53e-45	178
HPV47	β	Betapapillomavirus 1	89.091	660	39	11	1	660	3209	3835	0	789
HPV47	β	Betapapillomavirus 1	87.302	189	24	0	1	189	397	585	3.41e-57	217
HPV149	γ	Gammapapillomavirus 7	87.273	55	7	0	59	113	3759	3813	3.88e-10	63.9
HPV25	β	Betapapillomavirus 1	87.151	179	23	0	3	181	3212	3390	9.41e-53	204
HPV143	β	Betapapillomavirus 1	86.928	306	40	0	1	306	464	769	2.43e-95	344
HPV36	β	Betapapillomavirus 1	85.73	1822	249	9	1	1818	958	2772	0	1914
HPV5	β	Betapapillomavirus 1	85.596	1812	252	7	10	1818	976	2781	0	1892
HPV143	β	Betapapillomavirus 1	85.51	1822	256	4	1	1818	762	2579	0	1895
HPV105	β	Betapapillomavirus 1	85.291	1822	254	10	1	1818	939	2750	0	1868
HPV12	β	Betapapillomavirus 1	84.679	1821	270	9	1	1818	961	2775	0	1808
HPV206	β	Unclassified Betapapillomavirus	83.662	1824	289	4	1	1818	965	2785	0	1709
HPV8	β	Betapapillomavirus 1	83.58	1821	287	9	1	1818	951	2762	0	1696
HPV99	β	Betapapillomavirus 1	83.013	1819	304	4	1	1818	935	2749	0	1642
HPV143	β	Betapapillomavirus 1	82.443	131	22	1	228	357	723	593	8.6e-26	113
HPV36	β	Betapapillomavirus 1	82.342	1563	264	11	1	1557	4321	5877	0	1347
HPV14	β	Betapapillomavirus 1	82.33	1828	303	19	1	1818	1005	2822	0	1568
HPV14	β	Betapapillomavirus 1	82.298	322	41	9	3	316	3250	3563	4.26e-71	265
HPV5	β	Betapapillomavirus 1	81.925	426	73	4	48	471	250	673	4.81e-99	357
HPV21	β	Betapapillomavirus 1	81.465	1829	311	23	1	1818	998	2809	0	1474
HPV105	β	Betapapillomavirus 1	81.433	307	49	3	1	306	647	946	2.53e-65	244
HPV5	β	Betapapillomavirus 1	81.425	1572	271	17	1	1558	5901	7465	0	1266
HPV19	β	Betapapillomavirus 1	81.325	1826	322	17	1	1818	985	2799	0	1465
HPV25	β	Betapapillomavirus 1	81.315	1825	324	15	1	1818	970	2784	0	1465
HPV19	β	Betapapillomavirus 1	81.081	333	45	14	5	329	3230	3552	1.19e-66	250
HPV20	β	Betapapillomavirus 1	81.007	1827	329	14	1	1818	992	2809	0	1435
HPV143	β	Betapapillomavirus 1	80.563	1564	282	17	5	1554	5690	7245	0	1184
HPV5	β	Betapapillomavirus 1	80.408	1567	287	18	1	1557	4348	5904	0	1175
HPV99	β	Betapapillomavirus 1	80.392	306	60	0	1	306	637	942	5.48e-62	233
HPV12	β	Betapapillomavirus 1	80.289	1522	277	19	1	1507	5829	7342	0	1127
HPV99	β	Betapapillomavirus 1	79.749	1516	283	19	5	1505	5851	7357	0	1077
HPV105	β	Betapapillomavirus 1	79.745	1570	291	24	5	1560	5849	7405	0	1112
HPV36	β	Betapapillomavirus 1	79.706	1567	290	23	5	1554	5880	7435	0	1107
HPV206	β	Unclassified Betapapillomavirus	79.42	1516	296	14	1	1505	5907	7417	0	1057
HPV143	β	Betapapillomavirus 1	78.974	1560	322	6	1	1557	4131	5687	0	1059
CgPV2 Colobus monkey PV type 2	β	Betapapillomavirus 1	78.947	1824	366	16	1	1818	739	2550	0	1225
TmPV5	ρ	Unclassified Rhopapillomavirus	78.448	232	42	7	1266	1493	2661	2888	1.63e-34	145
HPV8	β	Betapapillomavirus 1	78.366	1567	319	18	1	1557	4281	5837	0	998
HPV99	β	Betapapillomavirus 1	77.714	1566	331	15	1	1557	4292	5848	0	942
HPV105	β	Betapapillomavirus 1	77.075	1566	341	15	1	1557	4290	5846	0	887
HPV19	β	Betapapillomavirus 1	76.904	1576	323	33	10	1560	5855	7414	0	856
HPV98	β	Betapapillomavirus 1	76.422	1459	306	30	39	1472	5807	7252	0	754
HPV195	β	Betapapillomavirus 1	76.307	1798	378	38	45	1818	1160	2933	0	917
HPV25	β	Betapapillomavirus 1	75.937	1521	331	28	10	1508	5883	7390	0	749
HPV14	β	Betapapillomavirus 1	75.641	312	61	7	1	306	710	1012	3.42e-34	141
HPV152	β	Betapapillomavirus 1	75.096	1831	411	36	12	1818	705	2514	0	813
HPV118	β	Betapapillomavirus 1	75.084	1790	414	27	45	1818	910	2683	0	806
HPV124	β	Betapapillomavirus 1	74.904	1829	418	32	12	1818	705	2514	0	797
HPV196	β	Betapapillomavirus 1	74.864	1838	425	29	1	1818	1100	2920	0	800
MfPV1 （Macaca fascicularis papillomavirus 1）	β	Betapapillomavirus 1	73.241	1592	371	38	1	1557	4063	5634	3.29e-150	529
HPV76	β	Betapapillomavirus 3	72.699	1304	299	47	37	1317	5822	7091	2.71e-106	383
IV-2 Pedigree D Warts around anus
Type	Genera	species	%	Alignment length	Mismatches	Gap openings	q. start	q. end	s. start	s. end	e-value	Bit score
HPV 47	β	Betapapillomavirus 1	90.565	1558	145	2	1	1557	4334	5890	0	2061
