## Supplementary material for "Genetic loss of *JAK1* and cutaneous HPV infection": Table S5

### Sheet: Sheet1
		HBcAb (<1)	HBeAb (>1)	HBeAg (<1)	HBsAg (IU/mL) (<0.05)	HBsAb (mIU/mL) (<10)	HBV DNA (IU/mL) (<20)	CMV DNA (IU/mL) (＜5*10^-2)	EBV DNA (IU/mL) (＜5*10^-2)	IL-1β (≤12.4)	IL-2 (≤4.96)	IL-4 (≤3.54)	IL-5 (≤3.10)	IL-6 (≤5.30)	IL-8 (≤53.09)	IL-10 (≤4.91)	IL-12p70 (≤5.32)	IL-17A (≤20.60)	TNFα (≤4.60)	IFNα (≤8.50)	IFNγ (≤3.13)
Pedigree C	V-3	1.63	1.72	0.4	0	6.15	＜15	NA	NA	<2.50	<2.50	<2.50	<2.50	<2.50	5.19	8.23	<2.50	<10.00	<2.50	<2.50	<2.50
	IV-3	7.15	0.01	0.35	>250	0.34	33592	NA	NA	<2.50	<2.50	<2.50	<2.50	<2.50	3.88	<2.50	<2.50	<10.00	<2.50	<2.50	<2.50
	V-2	0.14	1.57	0.388	0	1.19	＜15	NA	NA	<2.50	<2.50	<2.50	<2.50	<2.50	<2.50	<2.50	<2.50	<10.00	<2.50	<2.50	<2.50
	V-1	0.14	1.5	0.39	0	28.03	＜15	NA	NA	<2.50	<2.50	<2.50	<2.50	<2.50	2.56	<2.50	<2.50	<10.00	<2.50	<2.50	<2.50
	III-2	6.81	0.85	0.412	0.01	194.1	＜15	NA	NA	8.9	<2.50	<2.50	<2.50	<2.50	4.17	<2.50	<2.50	<10.00	<2.50	<2.50	<2.50
	IV-2	6.42	1.51	1.854	>250	0	＜20	NA	NA	<2.50	<2.50	<2.50	<2.50	<2.50	4.88	<2.50	<2.50	<10.00	<2.50	<2.50	<2.50
	III-1	6.68	0.8	0.416	0.01	25.32	＜15	NA	NA	<2.50	<2.50	<2.50	2.77	3.31	5.19	2.82	<2.50	<10.00	<2.50	<2.50	<2.50
Pedigree D	IV-2	0.06	1.53	0.315	0	5.91	＜15	NA	NA	<2.50	<2.50	<2.50	<2.50	<2.50	4.08	<2.50	<2.50	<10.00	<2.50	<2.50	<2.50
	IV-1	0.13	1.46	0.315	0	2.18	＜15	NA	NA	<2.50	<2.50	<2.50	<2.50	<2.50	3.29	<2.50	<2.50	<10.00	<2.50	<2.50	<2.50
	III-2	0.06	1.53	0.378	0	0.69	＜15	NA	NA	<2.50	<2.50	<2.50	<2.50	<2.50	3.83	<2.50	<2.50	<10.00	<2.50	<2.50	<2.50
	III-3	5.34	0.67	0.334	0	496.94	＜15	NA	NA	<2.50	<2.50	<2.50	<2.50	<2.50	4.53	<2.50	<2.50	<10.00	<2.50	<2.50	6.51
	III-1	1.04	1.08	0.396	0	120.91	＜15	NA	NA	<2.50	<2.50	<2.50	<2.50	<2.50	5.66	<2.50	<2.50	<10.00	<2.50	<2.50	<2.50
	II-6	0.08	1.83	0.357	0	63.39	＜15	NA	NA	<2.50	<2.50	<2.50	<2.50	<2.50	9.57	<2.50	<2.50	<10.00	<2.50	<2.50	<2.50
Pedigree A	II-9	7.21	1.38	0.912	165.2	2.55	＜15	<5*10^-2	1.409*10^-4	<2.50	<2.50	<2.50	<2.50	<2.50	4.45	2.61	<2.50	<10.00	<2.50	<2.50	<2.50
	III-19	0.11	1.72	0.451	0	>1000	23	<5*10^-2	2.463*10^-3	<2.50	<2.50	<2.50	<2.50	2.95	3.77	<2.50	<2.50	<10.00	<2.50	<2.50	<2.50
	II-10	6.58	1.3	0.446	0	127.27	＜15	<5*10^-2	3.582*10^-3	<2.50	<2.50	<2.50	<2.50	<2.50	5.66	<2.50	<2.50	<10.00	<2.50	<2.50	<2.50
	IV-10	0.07	1.78	0.483	0	>1000	＜15	<5*10^-2	<5*10^-2	<2.50	<2.50	<2.50	<2.50	6.02	3.77	<2.50	<2.50	<10.00	<2.50	<2.50	<2.50
