## Supplementary material for "Genetic loss of *JAK1* and cutaneous HPV infection": Table S6

### Sheet: Sheet1
Pedigree A	II-9	III-19	II-10	IV-10	Reference	Units	Methods
HCV-Ab	0.07	0.09	0.1	0.05	0-1	S/CO	CLIA
HIV-Ag/Ab	0.13	0.08	0.08	0.09	0-1	S/CO	CLIA
HAV-IgM	0	0	0	0	＜1	NA	ELISA
HEV-IgM	0	0	0	0	＜1	NA	ELISA
HCMV-IgM	-	-	-	-	-	NA	ELISA
HCMV-IgG	+	+	+	-	-	NA	ELISA
RV-IgM	-	-	-	-	-	NA	ELISA
RV-IgG	+	+	+	+	-	NA	ELISA
TOX-IgM	-	-	-	-	-	NA	ELISA
TOX-IgG	-	-	-	-	-	NA	ELISA
HSV1-IgM	-	-	-	-	-	NA	ELISA
HSV1-IgG	+	-	+	-	-	NA	ELISA
HSV2-IgM	-	-	-	-	-	NA	ELISA
HSV2-IgG	-	-	-	-	-	NA	ELISA
VZV-IgM	±	-	±	±	-	NA	ELISA
VZV-IgG	﹢	+	+	+	-	NA	ELISA
MV-IgM	-	-	-	-	-	NA	ELISA
MV-IgG	+	+	+	+	-	NA	ELISA
MuV-IgM	-	-	-	-	-	NA	ELISA
MuV-IgG	+	±	+	+	-	NA	ELISA
EB-VCA-IgM	-	-	-	±	-	NA	ELISA
EB-VCA-IgG	+	+	+	+	-	NA	ELISA
EB DNA	14090	2463	3582	＜5.000e+002	＜5.000e+002	IU/mL	qPCR
HCMV DNA	＜5.000e+002	＜5.000e+002	＜5.000e+002	＜5.000e+002	＜5.000e+002	IU/mL	qPCR
IgG1	7.58	12.70↑	9.05	9.1	4.05-10.11	g/L	Nephelometry
IgG2	6.04	12.10↑	7.68	4.96	1.69-7.86	g/L	Nephelometry
IgG3	0.303	0.238	0.311	0.239	0.110-0.860	g/L	Nephelometry
IgG4	0.718	0.733	0.058	1.15	0.030-2.010	g/L	Nephelometry
IgG	13.3	22.10↑	13.9	11.5	8.60-17.40	g/L	Nephelometry
IgA	1.89	2.29	2.35	1.11	1.00-4.20	g/L	Nephelometry
IgM	0.46	1.19	0.77	0.72	0.3-2.2	g/L	Nephelometry
IgE	56.4	604.0↑	34.9	150	0.0-100.0	IU/mL	Nephelometry
