## Supplementary material for "Genetic loss of *JAK1* and cutaneous HPV infection": Table S7

### Sheet: Sheet1
Pedigree A (2025)	II-9		III-19		II-10		IV-10		Reference
	percentage（%）	Absolute amount（/ul)	percentage（%）	Absolute amount（/ul)	percentage（%）	Absolute amount（/ul)	percentage（%）	Absolute amount（/ul)	percentage（%）	Absolute amount（/ul)
lymphocytes	-	1174 ↓	-	2087	-	1842	-	1640 ↓	27.9-37.3	1752-2708
B lymphocytes CD19+	21.79↑	256	23.22↑	485↑	9.76	180	16.87 ↑	277	8.5-14.5	180-324
NK cells CD16+ CD56+	11.16	131↓	23.03	481	23.17	427	25.37↑	416	9.5-23.5	175-567
T lymphocyte CD3+	66.65	783↓	53.09↓	1108↓	66.81	1231	54.66↓	929↓	62.6-76.8	1185-1901
T helper cell CD3+CD4+	31.55	370↓	38.28	799	51.71↑	952	27.74↓	455↓	30.0-46.0	561-1137
cytotoxic T cells CD3+CD8+	34.7↑	408	14.14↓	295↓	13.7↓	252↓	19.32	317↓	19.2-33.6	404-754
Memory CD4+ T cells CD4+CD45RA- (/CD4+)	68.32	291	55.71	487	77.04↑	971↑	51.04	157↓	45.6-68.4	283-683
CD4+CD45RA+ (/CD4+)	29.7↓	126↓	42.43	371	21.25↓	268	46.94	144↓	31.6-54.4	206-530
naïve CD4+ T cells CD4+CD45RA+62L+CD4+	26.53↓	113↓	38.32	335	21.62↓	273	44.43	136↓	31.6-54.4	206-530
CD8+DR+ (/CD8+)	21.11	94	8.9	32	32.5↑	125	12.57	37	6.3-23.8	20-178
CD4/CD8	0.91↓	-	2.71↑	-	3.77↑	-	1.44	-	0.95-2.13	-
CD4+CD28+ (/CD4+)	88.32	351↓	94.36	793	93.87	1203↑	99.43	428↓	85.0-100.0	520-1050
CD8+CD28+ (/CD8+)	57.12	253	92.08	324	87.25↑	336	77.83↑	228	37.2-60.4	190-392
CD8+CD38+ (/CD8+)	2.92↓	13↓	4.11↓	15↓	6.62↓	26↓	12.48 ↓	37↓	32.4-57.4	157-385
CD3+CD25+ (/CD3+)	3.25	29	3.7	40	2.88	45	4.63	19	NA	NA
CD3+CD69+ (/CD3+)	42.02	376	37.5	402	34.23	537	36.42	150	NA	NA
CD3+CD55+ (/CD3+)	52.1	467	68.14	730	73.68	1155	67.77	282	NA	NA
Pedigree A (2021)	II-9		Reference
	percentage（%）	Absolute amount（/ul)	percentage（%）	Absolute amount（/ul)
B lymphocytes CD19+	29.9↑	311	8.5-14.5	180-324
NK cells CD16+ CD56+	7.4↓	77↓	9.5-23.5	175-567
T lymphocyte CD3+	61.7↓	642↓	62.6-76.8	1185-1901
T helper cell CD3+CD4+	36.2	376↓	30.0-46.0	561-1137
cytotoxic T cells CD3+CD8+	23.1	240↓	19.2-33.6	404-754
Memory CD4+ T cells CD4+CD45RA- (/CD4+)	74.4↑	280↓	45.6-68.4	283-683
CD4+CD45RA+ (/CD4+)	25.6↓	96↓	31.6-54.4	206-530
naïve CD4+ T cells CD4+CD45RA+62L+ (/CD4+)	25.2↓	95↓	31.6-54.4	206-530
CD8+DR+ (/CD8+)	53.1↑	127	6.3-23.8	20-178
CD4/CD8	1.57	-	0.95-2.13	-
CD4+CD28+ (/CD4+)	92.8	349↓	85.0-100.0	520-1050
CD8+CD28+ (/CD8+)	58.8	141↓	37.2-60.4	190-392
CD8+CD38+ (/CD8+)	29.4↓	71↓	32.4-57.4	157-385
