## Supplementary material for "Genetic loss of *JAK1* and cutaneous HPV infection": Table S8

### Sheet: Sheet1
HPV antibody（ID50）	HPV 6 Neutralizing Antibody (>40)	HPV 11 Neutralizing Antibody (>40)	HPV 16 Neutralizing Antibody (>40)	HPV 18 Neutralizing Antibody (>40)	HPV 31 Neutralizing Antibody (>40)	HPV 33 Neutralizing Antibody (>40)	HPV 45 Neutralizing Antibody (>40)	HPV 52 Neutralizing Antibody (>40)	HPV 58 Neutralizing Antibody (>40)
Female receiving HPV vaccine	237	439	841	242	888	296	251	425	437
Male not receiving HPV vaccine	29	27	28	27	27	27	27	27	25
IV-10 (Pedigree A)	25	29	29	29	32	28	28	26	28
II-9 (Pedigree A)	28	29	31	25	29	31	30	28	25
III-19 (Pedigree A)	32	30	24	25	31	30	27	29	29
II-10 (Pedigree A)	28	27	29	28	28	30	24	27	29
